# Reference intervals of amino acid for newborns in North Asia: Diagnosing Inborn Errors of Metabolism Using Liquid Chromatography Tandem Mass Spectrometry

**DOI:** 10.1101/2021.04.13.21255444

**Authors:** T.A. Bairova, A.V. Belskikh, A.V. Atalyan, O.V. Bugun, N.V. Nemchinova, L.V. Rychkova

**Affiliations:** Laboratory of Personalized Medicine, Scientific Centre for Family Health and Human Reproduction Problems, Irkutsk, Russia; Functional Group of Information Systems and Biostatistics, Scientific Centre for Family Health and Human Reproduction Problems, Irkutsk, Russia; Scientific Centre for Family Health and Human Reproduction Problems, Irkutsk, Russia

**Keywords:** Inborn errors of metabolism, newborn screening, tandem mass spectrometry

## Abstract

**Aim:** To establish reference intervals (RI) for blood amino acids (AA) in healthy newborns of North Asia measured by liquid chromatography tandem mass spectrometry (LC-MS/MS) and evaluate their differences from respective reference values for newborns from other populations.

**Objectives:** A cross-sectional study of 381 healthy newborns was conducted. De-identified dried blood spots annotated by age, birth-weight, and sex were obtained from 381 healthy newborns aged 0–7 days. Data was collected from April to May of 2020.

**Methods:** Dried blood spots collected from filtered paper were used to analyze and measure of 13 derivatized amino acids using LC-MS/MS method. Nonparametric statistical approaches were used to generate 2.5th–97.5th percentile distributions for newborns in North Asia in accordance with CLSI EP28-A3c.

**Results:** Reference intervals (RI) for phenylalanine, tyrosine, citrulline, alanine, ornithine, proline in North Asian newborns differ slightly from those of newborns in other countries around the world. This allows for the use of universal RI in the diagnosis of congenital metabolic disorders of the indicated amino acids (AA) in different populations around the world. The RI for branched-chain essential AA (valine, leucine, and isoleucine are metabolic criteria for maple syrup disease) are higher in North Asian infants as compared to infants in other populations. In addition, the RI for arginine, aspartic acid, and glutamic acid in North Asian newborns are higher than in newborns in other countries around the world. In our study, the RI for methionine in newborns were lower than in many countries worldwide [McHugh D, 2011]. For optimal clinical practice, RI for certain AA in newborns (valine, leucine, isoleucine, methionine, arginine, aspartic acid, glutamic acid) should be determined for specific populations-further augmenting the diagnosis of inborn errors of metabolism.
