## Supplementary material for "Reference intervals of amino acid for newborns in North Asia: Diagnosing Inborn Errors of Metabolism Using Liquid Chromatography Tandem Mass Spectrometry": RAW data

### Sheet: RAW data for paper (STATISTICAL
number	age	sex	Weigth	Alanin	Aspartic acid	Glutamic acid	Leucine	Methionine	Phenylalanine	Tyrosine	Valine	Arginine	Citrulline	Glycine	Ornithinic acid	Proline
1	4	male	3080	212.333	175.816	470.833	110.409	16.727	72.085	95.599	100.381	17.904	11.173	204.199	83.693	243.773
2	4	male	4280	162.63	336.321	332.397	213.773	10.897	44.968	57.76	59.076	12.385	5.265	340.345	53.692	111.492
3	5	male	3060	374.024	98.485	577.21	165.402	7.286	28.589	50.982	115.256	23.182	9.13	120.384	62.093	114.484
4	3	male	3900	85.913	95.271	206.838	95.064	14.565	32.78	68.373	88.27	10.911	9.373	220.341	66.624	107.52
5	3	male	3980	65.267	86.445	258.245	110.984	15.83	28.376	154.514	79.961	12.737	6.586	212.851	80.847	177.996
6	3	male	3320	445.227	96.747	603.696	86.884	10.508	19.114	40.57	81.058	23.158	7.227	257.38	90.551	143.062
7	3	male	3020	471.597	134.771	641.769	225.054	17.605	44.419	145.266	220.57	22.014	9.892	352.754	116.942	292.437
8	3	male	4200	298.694	553.214	479.916	291.054	13.218	53.286	34.642	81.626	14.106	4.38	453.173	80.527	210.202
9	3	male	2970	240.579	312.556	435.606	256.695	9.439	67.135	47.95	91.171	15.379	5.595	329.741	72.594	225.199
10	3	male	3690	162.132	483.106	439.234	307.042	16.389	72.347	72.819	43.936	32.067	11.309	384.666	67.097	158.123
11	3	male	3490	223.793	697.973	343.377	485.485	7.186	41.622	97.483	92.299	15.068	6.076	481.361	48.149	129.549
12	3	male	3270	109.842	60.155	204.122	193.808	17.913	45.151	59.637	180.875	4.475	6.411	460.181	83.774	185.204
13	4	male	3660	215.576	364.337	322.623	149.278	14.375	46.606	81.509	59.193	19.951	7.429	371.334	48.661	103.12
14	3	male	3150		1113.47	233.622	569.602		18.767	25.787		8.26	15.537	526.379	56.413	368.965
15	3	male	3780	216.181	249.166	421.866	167.279	25.397	46.312	133.945	114.43	23.751	8.943	567.935	156.783	136.49
16	4	male	2960	390.33	87.554	700.317	93.08	12.01	37.747	33.868	87.048	43.482	15.074	219.493	113.531	145.168
17	3	male	3130	184.65	431.386	463.822	252.282	11.003	64.376	59.433	75.942	11.951	7.849	372.386	72.207	234.533
18	3	male	3030	57.376	127.28	292.594	102.09	14.488	33.001	61.903	72.408	26.758	9.46	235.66	72.605	134.361
19	4	male	3150	129.854	371.339	392.759	162.064	11.182	41.945	32.038	47.052	7.188	5.256	327.039	45.719	67.707
20	4	male	3200	435.622	100.256	332.901	122.908	9.719	28.832	40.501	102.96	46.304	12.09	263.085	104.864	110.286
21	3	male	3160	79.074	131.587	430.593	96.435	12.872	36.443	44.839	93.471	17.32	12.391	207.061	71.396	184.879
22	5	male	3230	474.011	190.391	1459.96	118.564	11.942	17.973	21.625	91.182	12.518	19.104	287.396	73.159	131.456
23	4	male	3810	50.549	118.915	244.248	84.252	9.75	26.413	51.553	80.285	14.109	6.668	96.108	43.21	119.927
24	4	male	3330	130.431	377.847	406.95	406.957	10.557	46.486	68.612	62.741	8.981	5.179	390.68	38.977	128.054
25	4	male	3680	59.243	135.26	282.794	81.208	9.014	33.301	45.761	66.696	7.648	8.002	149.361	36.829	115.649
26	3	male	3500	243.326	349.504	420.407	315.934	15.36	38.771	45.072	51.738	15.826	6.725	392.929	63.164	196.047
27	3	male	3330	42.078	116.88	256.467	78.544	9.232	22.559	48.22	62.726	13.929	8.061	138.402	59.024	105.844
28	3	male	3680	405.294	135.962	1047.16	143.937	5.472	48.062	63.314	107.479	14.394	9.626	440.464	99.147	101.835
29	3	male	4050	102.684	83.678	230.663	114.467	15.299	47.167	86.246	91.856	7.959	8.033	336.091	86.622	122.989
30	4	male	3720	403.403	68.788	366.389	150.185	13.826	37.121	39.459	117.084	19.504	10.16	205.955	78.793	168.591
31	3	male	3210	265.386	728.777	396.65	472.368	35.479	67.648	30.568		31.424	17.038	446.652	123.718
32	4	male	3600	143.341	99.914	293.374	135.236	25.159	84.561	44.41	128.669	9.387	15.996	148.056	58.151	93.373
33	4	male	2620	177.771	152.777	453.724	79.729	16.832	49.225	105.558	69.029	14.759	6.363	332.856	77.326	128.135
34	3	male	3300	109.442	165.802	229.345	137.826	13.37	31.156	73.958	232.666	10.174	12.032	229.992	95.574	149.187
35	3	male	3460	459.458	945.706	538.09	589.746	14.649	73.405	85.933	139.871	69.833	7.923	396.627	112.178	197.779
36	4	male	3262	490.641	354.399	460.11	181.382	38.388	77.495	143.079	261.639	76.172	9.444	468.231	176.174	181.134
37	3	male	3790	266.259	522.82	485.487	372.437	10.506	60.17	61.681	127.536	15.843	8.834	520.282	126.263	199.153
38	3	male	2760	112.253	156.529	519.194	192.564	14.284	49.269	116.013	69.77	9.681	7.124	466.321	58.484	140.705
39	4	male	3740	185.163	212.517	495.407	122.046	23.612	84.129	102.278	104.989	21.582	12.739	232.022	80.982	165.938
40	4	male	3480	137.425	192.831	421.479	130.847	11.916	47.68	50.032	103.271	20.663	11.901	276.409	65.37	167.746
41	3	male	3810	426.19	103.846	475.051	86.327	8.814	23.988	43.134	80.547	17.996	8.319	234.427	56.455	84.179
42	4	male	3730	289.989	146.771	414.918	157.892	11.721	32.333	67.461	104.637	18.43	9.922	401.998	155.762	104.567
43	3	male	3630	108.697	134.754	361.365	74.963	13.089	33.469	59.17	77.679	22.573	8.915	197.737	54.511	112.417
44	3	male	2910	341.772	144.709	449.263	96.858	20.453	78.662	57.549	80.637	20.852	11.246	209.854	108.182	167.774
45	3	male	3100	122.064	81.723	211.98	118.795	13.581	37.857	70.286	84.811	22.028	12.357	307.929	68.372	175.715
46	3	male	3480	343.694	273.366	505.767	90.438	22.243	63.248	79.629	133.49	42.457	20.256	566.775	173.325	242.617
47	4	male	3205	72.986	84.754	388.081	114.248	9.538	39.689	68.218	69.928	12.596	9.401	294.754	61.193	97.581
48	4	male	3700	207.249	173.552	440.708	98.466	17.809	37.027	63.047	74.492	39.203	11.768	406.469	126.815	212.131
49	3	male	3570	567.215	433.652	1213.38	176.175	24.849	52.564	91.593	236.497	30.589	6.85	630.131	220.51	266.52
50	3	male	3540	369.351	77.947	526.555	64.513	5.125	22.93	30.534	52.944	15.881	7.121	136.815	61.177	71.604
51	3	male	3300	150.305	409.175	350.273	206.374	4.162	62.688	62.283	40.981	19.041	6.186	406.019	62.989	178.461
52	5	male	3410	76.29	113.517	248.467	91.428	11.05	39.386	57.813	46.304	18.468	4.97	152.108	55.797	91.204
53	3	male	3030	121.673	433.925	428.577	230.886	13.786	40.777	47.645	40.785	7.186	6.763	324.507	29.463	131.403
54	3	male	3700	244.048	140.521	566.046	182.18	24.328	50.198	87.309	202.9	16.057	9.411	471.227	119.961	194.416
55	3	male	2800	309.553	354.707	794.688	170.881	8.535	53.944	131.945	218.924	20.127	5.182	546.939	243.927	146.361
56	3	male	3500	343.988	552.574	456.199	512.163	20.918	51.452	124.801	111.053	26.661	13.943	596.254	118.501	283.028
57	3	male	4020	198.188	571.847	431.577	457.268	7.103	45.489	49.556	38.886	8.164	8.464	384.9	55.215	169.474
58	7	male	3550	224.837	398.479	574.164	198.553	17.588	42.334	165.467	232.556	7.946	6.617	328.722	116.953	262.474
59	5	male	2800	180.722	127.611	274.768	134.226	34.667	118.42	46.039	190.238	53.377	9.969	295.131	115.013	356.558
60	6	male	3320	129.48	147.619	333.261	204.661	17.963	48.152	87.359	110.852	25.788	18.153	303.995	142.206	195.094
61	3	male	4270	186.576	513.753	297.396	473.942	10.123	60.432	58.439	68.192	15.802	4.042	374.868	65.124	271.166
62	3	male	3380	69.651	94.39	252.396	89.325	8.88	33.493	51.486	77.462	13.427	14.76	300.353	77.808	110.227
63	4	male	4468	123.155	132.209	556.619	117.707	10.525	42.621	48.217	113.968	14.195	10.747	406.786	92.004	147.603
64	3	male	2700	245.091	517.216	458.632	367.544	8.81	54.289	71.431	114.638	12.391	6.354	466.708	57.856	244.041
65	3	male	3050	401.291	122.11	413.391	112.105	6.02	25.046	36.263	61.316	23.794	12.282	230.053	119.958	124.037
66	3	male	3082	99.871	121.029	287.002	112.157	11.145	49.875	80.749	97.174	9.649	8.719	222.475	70.721	200.188
67	3	male	3588	419.598	134.713	764.11	119.824	7.586	36.464	64.973	128.535	38.082	15.824	684.979	160.813	152.976
68	4	male	3920	153.165	126.268	355.823	65.907	16.59	35.249	71.901	66.876	18.725	9.573	167.096	48.674	87.316
69	3	male	3450	230.768	136.44	311.068	137.063	12.015	35.957	125.177	101.461	17.467	8.062	364.606	78.489	173.077
70	3	male	3060	1436.64	490.899	692.712	190.215	5.036	51.477	92.48	536.1	25.474	18.461	374.229	127.12	459.216
71	4	male	3840	158.03	240.342	357.931	300.638	12.119	59.678	179.585	82.035	21.177	10.933	323.38	50.96	250.035
72	3	male	3770	112.884	140.917	400.502	101.061	14.984	31.686	41.041	73.685	14.082	13.179	242.66	63.979	156.904
73	3	male	3690	206.225	237.55	523.564	115.214	19.26	47.931	61.416	103.428	15.009	18.537	341.275	89.546	210.283
74	7	male	3960	196.138	390.973	265.869	397.311	61.559	34.255	42.262		8.54	5.124	284.076	72.679	275.049
75	4	male	3408	404.706	115.605	376.629	162.92	10.133	35.072	76.769	117.668	40.762	15.577	185.427	136.474	190.987
76	3	male	2872	92.896	85.027	255.884	104.729	5.978	25.698	48.611	106.877	14.621	9.957	356.85	97.376	177.933
77	4	male	3640	119.74	138.727	318.294	127.931	14.165	29.797	65.18	65.37	19.306	12.557	157.631	49.431	116.617
78	3	male	4020			167.424	258.107	41.374	90.803	17.946		5.387	22.538		49.177	424.757
79	4	male	3330	415.883	107.535	551.653	83.48	6.967	37.866	49.141	66.647	13.112	7.083	137.145	79.46	95.251
80	3	male	3140	270.124	635.259	340.928	498.556	7.935	70.653	63.35	98.661	17.605	5.966	382.868	47.067	229.834
81	3	male	4060	92.35	157.141	422.955	103.74	14.497	42.564	66.384	93.701	19.322	10.059	338.115	90.464	123.979
82	4	male	3960	238.47	265.594	600.054	180.569	31.21	57.71	95.733	234.301	23.345	8.809	424.361	108.507	179.378
83	6	male	3510	92.226	122.246	211.368	112.487	10.356	35.415	101.076	76.611	9.753	10.632	210.151	89.033	201.186
84	3	male	3200	177.445	511.947	433.06	330.327	9.188	54.505	47.095	80.445	14.889	4.867	368.56	59.682	164.921
85	4	male		160.693	285.76	337.608	215.941	10.239	39.247	53.429	40.476	7.14	5.216	330.029	49.08	130.782
86	3	male	4430	167.772	623.36	318.224	329.747	9.206	35.971	45.557	66.1	13.594	4.059	375.579	40.435	213.433
87	4	male	3460	306.024	226.047	466.188	99.848	20.198	49.823	151.812	97.651	37.839	11.849	503.747	201.786	282.005
88	3	male	3300	288.668	175.108	688.167	218.365	25.317	46.227	58.769	203.394	13.249	7.867	439.108	58.758	204.554
89	3	male	3640	407.173	86.628	444.563	113.934	8.294	26.932	42.338	95.591	25.03	16.488	185.384	79.994	116.276
90	3	male	3600	177.685	833.637	291.817	398.561	8.259	32.277	35.932	60.113	11.625	5.482	334.733	32.32	213.161
91	3	male	3400	45.554	131.615	264.814	76.877	8.077	26.791	36.928	44.147	7.713	10.363	175.931	37.068	86.385
92	3	male	2840	158.829	252.593	296.996	188.044	12.24	68.205	44.276	112.254	10.57	7.33	366.481	77.844	101.298
93	3	male	4260	71.597	91.207	222.836	106.053	8.834	30.942	40.309	88.623	7.216	8.898	244.736	51.859	105.475
94	3	male	3400	100.672	144.727	246.029	131.564	12.757	34.605	73.379	118.941	37.052	16.109	427.485	112.422	241.274
95	3	male	3070	76.616	120.247	299.059	119.537	12.53	44.217	70.204	82.441	17.123	12.202	288.372	79.136	161.936
96	3	male	3250	168.071	381.918	450.904	284.5	8.328	74.605	77.808	88.515	24.725	6.215	404.976	62.978	169.023
97	3	male	3690	160.617	136.578	441.203	286.315	19.458	48.591	72.833	191.54	15.489	7.878	422.43	55.726	153.897
98	3	male	2480	225.505	86.273	356.508	84.853	21.374	37.957	128.539	53.576	29.622	6.077	156.531	72.611	203.295
99	3	male	3900	265.896	304.369	377.812	114.564	9.176	38.242	46.126	357.674	15.816	12.769	469.026	73.282	124.995
100	4	male	3360	228.048	237.695	564.961	103.498	17.18	54.668	90.669	92.043	18.116	14.239	371.914	101.402	248.444
101	4	male	3514	333.693	116.433	558.587	132.128	9.072	35.22	51.773	59.015	18.015	15.914	98.209	89.288	117.826
102	5	male	3700	235.701	149.188	370.553	157.924	22.696	61.55	178.423	109.785	19.909	10.451	332.892	73.908	438.733
103	3	male	3100	103.949	244.462	132.767	208.31	10.179	50.707	93.987	408.794	30.153	13.195	665.543	101.881	520.13
104	4	male	3900	58.452	131.482	300.782	108.638	13.945	30.197	42.588	77.315	7.231	9.805	158.046	62.991	138.69
105	4	male	4130	159.316	82.19	376.134	64.78	21.54	39.067	40.084	76.699	13.927	16.29	222.948	71.298	156.843
106	4	male	3458	397.245	106.193	796.097	160.824	9.044	44.571	39.68	206.528	15.2	13.802	258.451	136.601	179.898
107	3	male	4050	321.454	101.313	777.173	71.52	7.296	22.665	37.98	81.679	9.251	6.471	253.041	63.236	151.916
108	4	male	2820	156.728	136.241	297.856	150.538	15.627	37.834	102.663	88.954	17.972	8.92	211.136	151.668	204.699
109	3	male	2670	193.293	182.971	674.976	197.738	34.051	42.754	98.022	121.542	8.718	10.638	412.299	65.1	200.255
110	3	male	3510	272.293	308.427	279.678	110.103	9.182	34.691	70.08	313.088	22.5	13.378	378.926	88.237	96.594
111	3	male	3660	270.075	655.483	354.149	709.243	10.155	43.273	68.704	94.9	32.521	5.524	452.335	95.023	273.67
112	3	male	3630	172.535	721.439	456.644	319.09	6.871	50.678	31.307	102.904	11.504	7.24	487.294	40.042	168.591
113	3	male	3500	287.594	415.352	456.689	431.952	10.295	63.206	67.487	124.372	16.366	11.007	434.798	89.542	390.403
114	4	male	3510	463.841	94.765	627.927	153.99	9.994	25.053	53.589	122.392	24.7	9.134	178.151	67.906	279.561
115	5	male	3840	320.97	469.291	341.61	496.432	10.602	46.723	92.413	86.191	14.395	10.164	258.4	88.456	265.778
116	4	male	3600	240.399	174.955	400.33	126.548	14.68	67.092	55.339	110.047	16.374	11.4	334.019	78.142	180.558
117	3	male	4460	453.769	813.004	435.487	401.137	8.147	52.868	64.046	88.921	9.964	5.548	425.594	64.441	275.622
118	4	male	2975	130.028	253.476	352.911	150.261	9.02	39.843	81.212	155.989	24.064	9.47	349.857	107.627	225.619
119	3	male	3810	193.741	240.323	374.326	265.508	11.281	57.683	55.698	43.665	11.791	5.963	384.844	59.288	192.843
120	4	male	3150	404.968	267.753	465.77	152.658	24.57	83.285	120.597	173.536	40.407	14.106	521.872	189.333	361.05
121	5	male	3200	289.541	347.049	464.332	301.437	24.993	54.831	34.448	132.381	11.337	9.385	459.232	91.979	374.158
122	3	male	3480	365.523	208.835	540.791	211.194	17.14	37.139	135.477	227.328	26.819	11.815	771.296	195.303	213.856
123	3	male	3230	415.694	425.886	487.33	150.104	9.462	45.5	45.851	23.567	17.153	16.043	309.643	128.228	177.985
124	3	male	3750	374.542	460.763	269.886	110.012	6.661	29.77	36.055	127.942	21.875	7.728	180.713	68.392	126.147
125	3	male	2590	127.745	288.562	283.893	215.785	13.061	38.202	51.046	36.817	9.874	5.983	312.002	39.282	95.184
126	3	male	4340	504.695	870.628	469.825	372.979	9.97	63.532	47.487	189.708	23.502	8.073	576.491	166.182	164.097
127	3	male	4030	120.307	349.072	346.277	330.717	7.279	56.612	67.401	81.741	10.7	4.406	218.682	62.527	208.966
128	3	male	3770	216.685	137.005	579.969	200.015	24.679	71.666	114.54	183.437	17.246	9.617	478.325	100.061	161.56
129	4	male	2706	289.485	477.68	472.541	335.908	12.665	61.882	62.941	109.943	19.431	7.607	531.157	112.3	206.819
130	5	male	3240	208.838	122.755	448.14	162.619	26.62	70.377	102.476	132.037	19.616	10.192	353.357	116.411	266.184
131	4	male	2530	363.491	130.818	491.183	158.695	17.227	64.519	111.832	90.313	5.998	6.604	204.151	48.244	326.269
132	3	male	3230	398.021	111.087	543.83	96.349	2.777	25.765	56.901	92.654	17.412	6.244	153.187	88.496	150.288
133	3	male	3420	182.339	360.514	382.813	236.917	55.48	48.361	64.541		7.445	6.159	194.311	36.183	354.11
134	4	male	2750	150.206	237.543	379.675	119.694	8.965	35.833	73.6	88.819	22.695	15.101	640.581	139.09	233.183
135	3	male	3160	105.498	147.123	320.993	120.66	11.748	37.095	39.941	77.607	9.129	9.748	391.189	68.614	143.757
136	3	male	4000	248.902	477.074	267.08	340.186	7.201	53.447	42.61	41.786	13.481	7.705	349.065	44.673	225.574
137	3	male	3610	208.525	582.571	345.815	345.443	11.571	61.973	81.182	57.371	24.18	17.063	399.452	48.748	205.528
138	3	male	3580	319.024	181.161	457.978	176.095	23.047	55.333	147.135	243.398	22.4	5.357	406.617	92.158	258.537
139	4	male	2790	122.377	143.46	737.09	134.528	13.879	40.851	50.203	136.334	14.386	20.631	417.934	104.151	143.981
140	3	male	3540	256.378	431.636	264.233	385.529	10.816	58.018	61.566	112.031	52.168	7.561	371.285	46.573	160.093
141	4	male	3710	233.317	168.441	440.155	94.46	16.837	45.256	59.847	81.42	19.578	17.95	249.788	133.547	138.602
142	3	male	3320	134.823	475.827	292.202	444.329	11.853	55.248	79.655	89.054	10.48	5.837	357.667	63.135	187.186
143	4	male	3180	445.223	206.825	515.213	144.6	9.019	39.419	59.558	105.076	53.614	20.703	242.838	191.75	154.993
144	3	male	3870	340.438	541.118	456.805	358.162	15.295	88.556	65.304	101.218	26.819	9.38	506.26	100.95	180.287
145	3	male	3480	194.265	549.531	378.293	325.292	8.063	50.394	64.073	54.017	12.711	7.044	401.245	40.15	204.584
146	3	male	3940	103.559	75.456	246.647	110.213	9.916	34.285	63.651	83.307	14.747	8.06	182.473	59.755	116.513
147	3	male	3730	226.451	133.103	328.817	89.994	16.993	30.988	56.912	163.805	10.057	4.518	309.145	52.773	83.994
148	3	male	3130	323.592	263.64	408.184	139.191	11.338	31.29	79.448	74.843	15.426	11.653	411.799	134.355	236.856
149	4	male	3480	304.244	517.734	396.345	266.718	9.712	61.328	97.252	60.252	10.394	9.953	450.336	60.238	210.05
150	3	male	4040	130.365	583.404	321.512	312.231	11.295	48.158	40.504	37.251	12.316	14.042	386.504	56.997	100.398
151	4	male	3470	162.757	159.421	316.294	120.114	16.521	41.499	117.97	156.687	19.589	8.214	347.457	78.113	90.689
152	3	male	3880	180.01	431.786	314.038	241.03	6.34	41.518	70.678	80.602	10.792	4.669	310.559	37.805	168.023
153	3	male	3650	425.481	107.159	680.645	134.806	9.569	32.869	49.288	90.371	23.942	12.51	215.428	97.853	142.435
154	4	male	3090	141.305	376.246	442.542	178.878	15.987	52.063	141.187	53.527	13.479	4.378	366.122	56.296	182.655
155	4	male	3520	279.968	303.791	437.48	362.435	19.118	94.504	90.773	108.014	23.395	10.843	434.654	117.248	289.628
156	3	male	2760	249.473	152.497	454.263	91.076	27.592	58.105	123.256	68.523	27.374	9.056	389.518	119.055	208.063
157	5	male	2710	286.108	185.719	476.534	99.982	17.604	43.654	52.472	96.455	24.997	11.415	402.824	96.675	99.88
158	3	male	3730	133.627	235.246	611.032	132.673	18.011	39.583	43.341	66.42	4.058	5.753	388.141	69.699	149.94
159	3	male	3160	69.849	79.283	343.494	103.861	10.725	28.456	70.621	65.581	18.133	9.535	480.532	51.641	160.736
160	3	male	3630	215.493	105.257	409.209	159.028	19.336	45.221	108.156	206.17	15.63	4.155	319.633	72.84	141.443
161	3	male	3780	423.1	79.547	506.14	159.178	16.116	38.797	58.314	82.898	19.962	13.855	174.076	53.331	134.362
162	4	male	3210	150.227	520.621	342.4	110.765	10.88	38.046	62.612	52.243	15.658	5.133	292.736	53.781	67.139
163	4	male	2850	441.83	153.847	763.989	171.714	10.408	41.375	53.763	118.861	38.822	10.947	231.083	109.545	161.155
164	3	male	3380	240.668	108.507	483.731	190.618	22.718	54.1	189.326	159.574	11.301	7.445	448.698	129.236	279.091
165	3	male	3220	196.303	331.207	333.384	180.473	12.296	43.083	48.869	29.952	10.423	4.886	346.004	32.922	111.644
166	3	male	2860	205.023	651.611	314.89	607.636	7.604	66.066	47.978	70.55	25.273	6.169	532.86	69.773	252.776
167	3	male	3200	242.636	198.455	529.497	122.422	7.861	40.093	95.48	60.205	23.989	9.588	514.057	186.17	97.174
168	3	male	4080	169.138	496.877	462.291	303.014	9.554	49.937	38.316	75.637	17.975	11.843	466.231	86.351	92.601
169	5	male	3620	76.688	100.13	369.076	118.099	17.218	41.878	83.135	78.306	13.752	8.993	298.522	48.163	97.103
170	3	male	3750	129.905	405.357	284.571	311.976	5.55	42.631	48.464	52.782	4.945	7.839	389.086	46.888	75.08
171	4	male	3610	361.897	95.7	313.981	89.73	10.508	25.839	32.7	76.07	13.633	11.55	266.855	93.169	83.886
172	4	male	3940	571.697	489.067	1060.32	214.029	39.029	61.017	128.876	244.91	53.648	11.237	561.828	232.236	161.748
173	3	male	4020	146.561	495.433	550.251	361.209	7.444	42.971	67	55.161	9.254	3.702	384.079	58.172	150.07
174	3	male	3170	1094.78	754.379	1549.28	210.365	12.059	47.537	170.697	287.085	43.723	11.673	807.589	406.587	275.059
175	3	male		86.187	178.764	346.129	227.367	8.985	40.167	58.343	45.603	6.309	5.27	321.382	23.886	85.332
176	4	male		132.118	310.126	387.734	108.02	14.167	55.233	57.971	29.94	10.106	7.395	322.088	37.815	85.249
177	3	male	3770	284.941	132.563	485.867	177.518	25.594	53.252	95.055	148.644	21.759	5.486	473.08	113.763	207.665
178	3	male	2850	405.014	110.911	710.119	115.22	10.08	34.021	45.23	80.14	17.844	15.058	281.478	99.833	136.834
179	3	male	3540	76.211	91.805	317.07	122.056	10.375	36.906	73.513	95.969	12.57	13.138	216.587	97.868	135.689
180	3	male	3690	161.442	742.933	476.396	193.544	3.437	35.141	47.906	53.528	10.517	4.473	499.957	60.386	115.058
181	3	male	3840	376.659	123.31	1185.83	66.99	7.88	18.904	35.835	81.987	10.334	8.561	164.544	58.839	69.999
182	3	male	2760	251.951	582.309	465.125	351.548	5.663	61.398	56.819	66.131	27.073	7.304	461.183	94.581	147.837
183	3	male	3750	109.027	717.015	380.36	479.009	9.076	60.788	78.309	92.567	5.702	10.459	435.104	61.603	228.973
184	4	male	2700	515.702	210.455	570.847	250.234	10.333	63.598	84.933	132.235	65.309	14.661	259.035	146.934	232.7
185	3	male	3780	312.528	113.039	442.113	90.726	5.683	25.14	26.606	82.613	8.394	10.289	155.649	59.492	64.635
186	3	male	3230	243.479	166.535	359.734	142.645	21.899	42.46	89.345	177.367	15.116	4.548	362.651	61.764	161.381
187	4	male	3606	443.556	145.207	532.117	145.738	9.555	59.369	53.225	108.67	18.413	13.808	211.212	127.865	146.223
188	7	male	2070	308.191	397.545	445.14	485.035	19.229	50.963	78.306	98.168	24.59	7.88	404.594	70.167	222.348
189	3	male	4460	286.566	756.357	380.562	546.635	6.659	53.507	40.781	77.152	13.294	8.102	357.698	58.344	169.448
190	3	male	4320	129.3	318.179	460.294	316.719	8.59	58.362	57.228	66.597	5.77	7.361	360.055	56.2	127.374
191	3	male	3300	95.896	107.634	207.722	101.157	8.729	34.715	64.03	64.591	28.095	12.703	207.865	91.056	126.804
192	4	male	3536	479.279	251.942	564.295	184.037	10.39	51.103	92.958	143.76	38.135	14.41	221.767	158.93	154.752
193	3	male	3040	455.266	136.416	389.705	98.64	7.663	22.093	56.569	86.37	19.752	7.561	217.38	106.498	177.456
194	2	male	2950	111.437	338.714	337.502	196.1	25.461	63.862	59.675	95.371	32.163	6.119	334.092	43.264	208.26
195	3	male	3230	144.104	95.734	343.11	178.688	16.954	37.711	58.622	160.794	16.36	7.672	406.263	40.913	123.035
196	3	male	3400	59.641	80.698	282.713	115.721	12.376	29.579	44.144	76.348	33.317	9.584	264.09	61.797	146.648
197	4	male	3140	265.454	154.52	376.696	154.654	20.447	45.139	118.005	206.867	22.302	12.836	244.224	122.372	306.1
198	3	male	2770	353.753	380.988	362.494	138.479	11.291	44.373	81.9	45.84	10.318	43.851	358.197	135.199	204.142
199	3	male	2175	118.007	90.674	193.92	84.723	16.817	51.449	44.689	42.357	12.588	10.155	137.199	69.122	165.339
200	3	male	2900	72.088	98.031	264.09	91.318	12.988	41.189	64.981	89.585	14.489	13.146	210.437	78.067	189.933
201	3	male	3580	360.644	194.656	368.093	175.024	10.594	33.086	100.043	124.711	14.666	5.455	330.776	86.571	152.607
202	3	male	3560	411.167	124.866	748.64	112.104	8.667	31.826	33.656	109.616	17.093	9.425	196.288	92.708	114.978
203	5	male	2980	380.185	268.742	516.851	218.693	13.038	68.143	132.044	161.884	12.401	8.033	385.653	85.499	169.398
204	3	female	2430	237.135	97.064	284.989	146.904	9.809	31.112	35.39	56.707	8.402	8.717	92.651	39.186	95.784
205	3	female	3964	152.033	196.05	394.993	100.731	10.08	45.308	66.417	116.453	16.951	8.573	495.784	144.001	165.692
206	4	female	3220	170.247	292.744	381.048	150.238	10.989	65.087	49.827	49.809	14.394	8.856	362.326	59.949	97.824
207	3	female	3620	76.13	105.802	221.165	134.43	11.386	29.168	231.028	82.458	16.713	10.659	271.549	74.698	154.552
208	4	female	3370	417.147	109.656	360.544	176.701	8.119	31.082	45.054	108.501	25.913	12.265	247.399	107.522	140.505
209	6	female	3140	186.813	172.757	150.725	106.427	14.229	55.728	65.132	97.284	33.14	18.236	134.975	44.196	179.895
210	3	female	3870	270.88	397.171	501.567	236.767	14.344	64.19	53.035	75.617	20.426	10.594	464.271	88.199	241.167
211	4	female	2472	265.205	352.283	484.794	311.614	13.915	60.231	102.17	88.641	20.371	10.758	431.137	92.645	339.648
212	4	female	3250	273.363	566.874	497.142	318.227	12.519	43.107	71.214	75.688	35.509	7.926	548.927	133.566	164.639
213	3	female	3570	61.14	90.294	161.103	118.879	12.991	39.196	47.791	81.293	5.437	9.88	319.178	73.239	139.014
214	3	female	3660	137.902	268.832	359.593	209.061	8.91	45.768	34.76	46.408	14.778	4.978	352.744	32.067	116.803
215	3	female	3078	372.866	90.631	393.427	96.302	14.825	35.02	47.66	63.805	17.774	10.778	224.903	56.395	131.237
216	2	female	3508	326.09	167.35	635.522	107.053	7.414	35.358	24.936	113.879	22.548	9.378	171.893	76.215	130.497
217	6	female	2680	231.691	389.425	487.816	424.329	6.855	57.928	165.339	56.085	10.952	6.223	267.067	52.491	189.892
218	4	female	2950	292.565	182.016	463.636	142.392	30.611	55.7	166.116	92.445	21.279	8.767	338.019	179.671	268.244
219	4	female	2430	254.375	176.388	351.754	145.396	24.23	45.268	42.995	83.205	15.527	4.613	403.184	65.14	95.54
220	3	female	3790	63.67	83.409	230.108	97.809	13.615	33.537	62.705	70.544	19.106	10.864	328.423	68.194	187.48
221	4	female	3040	448.056	70.644	369.461	166.953	11.498	38.089	80.056	91.572	14.642	8.56	213.296	95.908	175.874
222	3	female	2990	175.83	465.645	354.914	280.98	27.16	26.988	36.01		13.548	12.852	374.784	87.9	270.555
223	3	female	3200	302.753	579.594	638.692	400.881	9.887	83.526	97.131	72.285	22.846	8.126	484.435	93.468	322.067
224	3	female	3120	61.069	103.236	161.766	71.071	9.769	31.485	60.794	65.685	22.406	6.036	192.247	50.502	62.708
225	4	female	3340	232.769	493.433	409.225	185.093	10.101	60.747	55.199	51.857	15.468	11.855	437.791	82.951	144.503
226	3	female	3500	113.908	89.052	184.474	96.845	9.827	32.758	87.165	90.806	6.756	4.571	303.615	61.62	127.415
227	3	female	3120	230.869	275.703	262.464	166.611	18.251	45.261	48.641	66.045	9.776	7.723	527.605	82.809	112.086
228	3	female	2770	310.979	750.203	462.736	416.718	9.858	49.721	36.978	47.209	14.499	6.831	452.699	57.376	356.664
229	3	female	3620	314.8	179.249	420.295	180.311	16.346	44.289	80.781	194.956	18.657	7.928	504.524	121.502	376.933
230	4	female	4096	292.825	209.853	500.706	154.497	27.805	55.848	85.014	232.348	46.443	21.787	527.072	132.236	142.614
231	4	female	4110	184.612	142.785	452.418	117.364	20.46	74.12	56.826	188.323	15.661	13.855	339.909	63.504	195.225
232	5	female	3720	204.53	113.964	306.39	94.888	11.864	26.962	36.856	71.478	8.57	8.273	201.519	43.279	132.716
233	3	female	2830	294.642	160.018	339.24	247.367	14.438	52.497	112.146	345.279	35.849	11.493	565.596	155.642	324.286
234	3	female	2910	134.987	401.734	344.026	348.247	6.57	50.184	95.093	117.525	13.063	6.36	181	63.723	349.917
235	5	female	3150	142.724	150.477	492.275	68.525	14.908	41.624	108.544	41.567	2.985	7.615	346.001	102.009	128.331
236	3	female	3200	287.014	884.606	329.988	444.614	6.573	53.006	35.011	84.776	25.819	3.787	468.849	52.838	225.901
237	4	female	2850	210.236	316.361	349.848	216.836	12.331	59.323	163.22	75.239	26.53	8.013	341.687	60.756	205.554
238	3	female	3070	249.412	500.716	313.107	245.759	10.617	60.009	64.901	50.076	7.783	7.099	370.419	55.394	187.893
239	4	female	3160	396.778	154.079	473.176	104.158	17.623	64.818	106.495	97.181	5.312	11.471	360.349	80.747	179.686
240	4	female	4420	452.059	167.749	979.009	122.036	10.167	33.95	27.937	104.745	14.418	17.18	152.986	69.417	103.251
241	3	female	3740	62.297	87.656	399.779	100.777	10.053	39.908	32.99	66.89	12.703	7.994	235.172	44.361	61.478
242	4	female	3760	353.371	113.245	420.555	137.566	10.09	26.103	52.079	106.669	21.383	11.522	242.186	96.658	153.258
243	3	female	3840	145.141	498.807	344.261	605.896	31.412	22.442	20.298		20.569	13.796	317.836	109.975	225.266
244	3	female	3270	168.158	280.867	719.038	141.853	18.501	38.241	129.038	130.28	15.093	8.578	472.578	87.633	156.553
245	3	female	3500	69.929	76.378	254.847	96.952	18.638	38.077	116.4	41.913	10.763	11.454	90.265	95.397	167.715
246	4	female	3150	174.116	124.843	294.519	124.848	16.482	69.702	92.564	91.462	9.372	8.891	248.858	120.121	321.833
247	3	female	3260	175.706	223.855	219.133	108.767	6.447	28.645	65.967	65.611	5.601	13.583	254.183	61.433	46.31
248	4	female	3585	199.962	142.666	316.14	91.079	26.261	31.637	70.978	81.035	27.245	7.513	311.952	76.118	75.731
249	4	female	3540	195.473	167.911	437.443	126.698	21.511	64.89	67.415	75.057	17.435	12.233	459.585	132.743	225.657
250	3	female	2960	198.256	313.888	566.732	135.65	22.483	38.994	84.854	191.233	32.57	8.891	377.092	96.459	95.489
251	4	female	3410	136.532	553.9	301.143	335.116	11.261	38.226	37.92	65.522	16.089	5.899	245.207	36.338	256.466
252	3	female	2630	211.598	409.852	305.461	395.074	7.817	45.675	55.941	64.778	15.433	3.12	404.567	81.307	119.589
253	4	female	2620	131.377	160.227	459.181	167.743	16.728	44.402	94.048	89.847	6.801	10.062	281.453	93.136	184.287
254	3	female	2330	123.766	123.973	297.213	132.168	15.4	43.889	71.871	112.601	22.276	8.854	353.562	103.325	173.104
255	5	female	3870	181.516	143.246	528.226	106.053	20.872	57.103	321.978	123.776	10.36	9.694	383.01	68.165	187.12
256	3	female	3460	346.275	178.338	527.635	148.062	15.04	47.309	86.999	216.031	14.105	7.305	499.999	148.73	207.533
257	4	female	3630	467.173	195.013	859.896	130.67	13.837	33.681	62.748	115.311	23.974	12.468	300.226	276.552	169.063
258	4	female	3870	380.942	107.338	972.142	79.555	7.173	29.294	46.127	80.056	15.122	9.052	131.514	63.274	69.192
259	4	female	3900	128.024	143.832	339.598	155.53	13.226	47.133	91.116	153.541	15.014	13.32	357.106	172.127	183.345
260	3	female	3250	167.034	338.92	402.048	348.408	16.373	59.621	99.103	96.542	21.634	7.184	397.358	80.993	171.365
261	4	female	3340	379.142	75.41	550.554	120.627	11.196	27.245	47.529	116.298	12.453	11.293	161.058	66.517	134.495
262	4	female	3030	196.918	390.787	458.428	352.336	9.757	50.65	99.708	67.735	14.088	5.593	303.138	35.724	238.289
263	3	female	3960	124.775	314.179	392.486	329.033	11.993	52.144	38.701	55.197	15.638	5.704	396.897	37.567	143.665
264	6	female	3480	212.51	463.631	355.927	123.5	9.941	20.675	32.306	36.632	7.853	6.673	347.735	52.417	51.269
265	3	female	3065	154.271	198.028	604.705	124.043	15.838	35.196	54.921	90.038	20.124	12.383	553.37	114.254	223.182
266	4	female	3270	321.54	238.856	367.981	96.363	10.552	45.96	67.9	100.062	27.4	8.736	349.096	143.932	70.3
267	4	female	3806	286.951	445.758	431.835	270.667	15.798	43.726	89.346	112.527	33.105	7.138	411.242	71.293	227.841
268	3	female	2930	150.332	348.468	396.384	291.886	12.107	44.806	94.809	65.751	24.384	4.118	355.236	62.935	153.454
269	3	female	2990	113.64	452.578	293.529	296.136	10.455	64.761	43.879	59.458	37.759	4.563	498.935	55.741	190.302
270	3	female	3670	180.648	519.457	411.95	344.59	7.235	56.857	55.841	83.001	4.701	4.873	393.756	41.222	209.404
271	3	female	3780	424.332	107.706	443.833	130.094	8.335	23.422	56.325	102.544	13.629	10.666	221.657	63.206	100.759
272	3	female	3450	304.966	401.993	434.493	443.595	40.023	19.907	15.316		8.174	21.984	349.627	123.833	1235.68
273	5	female	3450	317.179	1182.27	379.787	923.469	7.178	62.859	114.475	77.428	14.17	10.567	347.775	91.565	233.801
274	3	female	3220	178.833	186.047	405.211	127.388	15.406	37.875	105.234	193.707	13.566	6.972	334.389	64.782	146.549
275	3	female	3020	211.655	428.797	315.002	187.591	11.395	49.877	42.23	59.068	12.767	8.071	519.008	50.264	116.572
276	3	female	3410	244.94	128.046	556.477	127.017	17.851	32.32	71.583	96.932	14.714	5.523	424.783	60.419	172.583
277	3	female	2600	360.147	393.781	1096.92	228.976	30.665	80.194	169.001	123.76	23.694	5.892	441.373	173.094	309.618
278	5	female	2850	362.266	189.733	468.606	151.695	27.312	92.75	206.15	160.759	28.178	17.037	260.159	134.49	212.505
279	3	female	2600	429.3	546.562	420.595	262.067	15.382	51.532	83.58	64.844	29.263	8.082	587.699	103.431	184.925
280	3	female	3470	169.739	186.969	395.659	132.892	9.836	49.753	65.449	127.65	22.27	10.273	566.716	264.376	323.293
281	4	female	2950	247.704	198.526	491.772	115.884	22.861	42.763	71.105	95.294	14.891	11.556	364.366	82.406	113.744
282	4	female	4460	261.321	436.523	295.462	167.972	20.941	54.972	73.016	60.189	21.477	7.855	443.02	56.418	92.322
283	3	female	2800	153.986	542.08	448.641	395.178	5.42	55.135	47.986	73.531	8.849	6.372	399.129	42.131	128.935
284	3	female	3150	378.554	81.598	734.354	137.647	15.604	32.688	98.432	112.104	20.244	9.151	159.011	74.167	209.851
285	5	female	2900	284.202	258.037	513.683	135.16	35.999	127.903	160.448	97.697	29.893	13.837	361.299	95.718	195.239
286	3	female	2840	181.118	292.724	353.83	235.995	17.353	55.101	128.081	81.245	12.955	5.373	374.058	42.617	243.895
287	6	female	3080	273.525	121.136	353.714	157.052	32.448	49.725	192.884	162.62	25.985	10.883	313.96	141.974	347.861
288	4	female		215.764	334.394	432.646	219.145	17.024	49.667	62.844	69.335	11.37	5.686	433.152	92.798	162.311
289	3	female	3020	225.354	315.927	764.206	171.714	19.422	39.46	185.132	189.602	22.183	7.87	399.996	127.204	191.942
290	3	female	3250	321.047	99.312	446.409	113.047	9.226	24.514	36.551	70.419	13.359	7.871	155.994	79.661	98.867
291	3	female	3310	263.482	618.155	454.975	323.838	12.578	69.321	50.416	42.61	29.549	5.936	473.397	48.142	194.411
292	3	female	3550	336.304	715.266	419.604	644.687	13.359	61.552	89.821	94.997	29.888	4.798	482.443	86.985	447.987
293	3	female	3000	139.101	220.704	285.338	171.25	9.637	45.986	41.916	43.801	10.802	5.251	360.53	28.946	142.2
294	4	female	3180	73.702	85.228	379.904	115.144	15.546	40.145	61.762	100.168	14.568	10.497	210.05	55.749	141.505
295	3	female	3520	221.012	112.384	394.23	206.562	30.091	54.826	94.378	240.014	15.808	11.045	342.245	106.789	211.613
296	4	female	3360	120.246	122.25	466.597	122.122	16.563	40.446	95.618	96.127	12.058	10.796	181.677	69.258	160.12
297	6	female	4130	200.485	123.649	415.061	178.048	18.814	42.669	70.766	101.737	12.193	15.166	221.856	102.863	207.014
298	3	female	2860	200.015	269.625	438.185	252.441	13.934	41.678	74.477	150.896	20.494	9.079	489.193	131.502	199.058
299	4	female	3800	107.377	120.664	449.897	129.508	13.377	40.023	44.979	71.704	10.908	12.676	243.111	60.428	175.389
300	3	female	2960	206.515	726.193	419.327	317.208	11.092	57.168	53.067	149.8	11.074	8.301	491.858	73	145.91
301	3	female	3610	223.264	554.472	361.569	202.028	13.96	52.585	41.699	53.579	14.114	8.442	423.736	58.419	218.65
302	3	female	3710	223.941	556.693	261.238	362.629	8.839	38.964	63.68	51.997	11.298	10.356	365.354	59.123	278.119
303	7	female	3300	529.354	560.031	822.45	349.045	21.071	59.121	348.669	275.555	33.077	15.287	492.138	264.359	339.549
304	4	female	3440	135.57	218.329	289.416	196.918	16.195	49.802	70.585	44.995	15.77	3.517	267.402	51.404	145.128
305	3	female	2912	227.242	199.35	509.58	165.973	10.563	35.46	95.587	114.522	12.965	8.184	659.056	90.151	199.623
306	3	female	2996	429.523	117.399	571.226	140.311	9.648	32.133	60.701	122.707	53.256	10.299	665.379	204.035	214.971
307	3	female	3110	202.457	483.537	418.236	227.299	10.433	56.419	40.399	53.276	22.244	5.487	391.304	56.626	303.468
308	4	female	3170	377.329	128.663	374.004	182.641	12.227	36.87	57.968	123.802	24.94	17.188	190.777	112.215	211.397
309	4	female	3850	249.337	416.16	392.385	227.067	19.268	49.91	93.528	76.248	9.512	5.73	448.125	55.382	132.007
310	3	female	3770	451.287	813.931	423.772	368.036	6.148	58.328	143.13	81.807	18.108	7.518	489.514	113.745	446.969
311	4	female	4050	356.843	207.305	406.661	193.143	26.401	63.944	183.891	168.231	22.053	14.099	308.005	99.662	334.988
312	3	female	3520	368.547	99.85	463.167	123.188	11.343	64.744	44.767	121.137	12.825	11.518	239.478	90.901	153.205
313	3	female	3550	351.888	76.891	370.828	100.714	7.419	27.324	47.023	76.514	22.861	9.831	186.195	78.658	114.857
314	4	female	3870	474.496	96.499	348.361	101.981	6.408	18.677	42.807	103.757	9.919	10.335	105.207	94.061	161.92
315	3	female	3110	162.619	378.219	392.866	224.149	9.289	42.464	54.749	47.89	10.781	5.313	316.39	45.284	186.842
316	4	female	3500	181.643	328.824	448.013	267.34	38.024	23.94	61.573		13.414	8.064		57.208	504.547
317	3	female	2980	155.39	195.929	409.655	149.815	10.986	40.257	56.53	112.266	47.004	14.625	606.343	105.136	173.526
318	3	female	2930	173.916	446.818	455.346	237.499	11.662	71.722	99.411	97.178	14.075	5.519	491.684	56.63	205.768
319	3	female	3130	100.109	310.872	278.459	190.159	15.074	50.995	40.723	43.794	7.72	3.912	323.785	44.768	121.657
320	4	female	3516	408.21	126.682	490.091	171.425	11.642	60.123	54.643	102.443	17.254	10.55	212.79	81.241	167.441
321	3	female	3340	164.758	134.079	620.351	120.954	10.579	28.144	70.397	47.934	12.605	10.796	365.527	68.797	194.36
322	3	female	2840	138.56	660.821	338.921	239.461	7.166	26.045	30.677	44.773	13.3	4.492	392.592	51.204	124.79
323	3	female	3200	180.497	120.259	381.804	82.44	14.709	58.542	39.682	93.276	12.844	11.669	236.178	102.405	103.125
324	3	female	3760	280.011	141.814	489.87	147.363	24.898	92.514	78.824	201.927	63.26	18.525	433.679	201.793	220.66
325	3	female	3020	394.144	142.961	810.675	85.237	9.539	37.868	39.67	63.574	13.363	10.09	566.347	92.669	116.9
326	3	female	3150	298.466	235.445	324.672	85.606	15.635	30.074	61.713	25.65	21.9	7.241	328.037	132.608	213.801
327	3	female	3370	225.355	647.984	511.238	253.618	9.604	50.803	31.662	55.732	10.696	9.338	379.145	42.208	196.566
328	4	female	3380	104.385	139.889	385.096	125.102	10.432	42.841	35.163	99.096	11.597	14.204	313.251	87.331	149.799
329	4	female	3675	179.302	170.457	361.333	111.636	16.75	41.482	56.87	91.591	14.081	7.021	223.897	79.521	170.817
330	3	female	3510	304.201	1006.59	376.411	361.173	7.718	49.526	72.912	50.333	28.356	5.916	527.937	55.294	316.385
331	3	female	3920	167.657	152.692	425.189	211.03	21.864	54.216	49.541	233.865	8.408	9.888	386.194	92.503	194.07
332	3	female	3390	317.423	700.939	311.272	469.89	7.567	43.758	76.517	67.578	16.214	6.726	388.496	36.489	277.969
333	4	female	2148	484.455	120.405	539.912	202.179	9.163	46.984	85.951	131.565	42.79	19.897	200.152	114.484	170.349
334	4	female	3870	403.848	114.404	915.217	125.574	7.618	39.058	43.486	171.733	17.274	12.223	273.227	105.157	163.364
335	3	female	2820	386.093	227.597	314.538	146.136	12.861	37.962	128.576	124.143	18.47	9.601	381.239	84.256	196.308
336	3	female	2930	407.175	122.543	768.966	122.783	7.141	34.418	46.394	43.653	22.214	8.999	187.929	62.839	92.36
337	3	female	3660	302.174	71.654	457.716	86.718	12.007	30.987	66.14	80.058	14.1	8.391	170.302	61.035	140.747
338	6	female	3050	87.716	100.378	437.982	188.638	15.623	40.781	162.079	104.316	13.378	15.033	176.638	63.59	202.75
339	3	female	4170	348.24	556.944	390.019	491.107	9.291	47.271	65.428	66.156	9.776	6.256	280.599	73.183	271.115
340	3	female		184.325	474.392	452.22	287.753	7.284	60.818	40.292	58.229	12.341	8.894	354.52	61.622	177.52
341	4	female	3280	130.301	208.346	573.879	127.103	16.177	50.439	69.991	140.907	18.712	14.313	490.349	126.313	151.73
342	3	female	3140	366.319	65.139	387.484	140.549	9.57	34.285	49.463	111.847	31.33	11.035	186.761	139.353	120.961
343	3	female	3220	113.346	117.92	459.031	102.654	24.803	51.365	63.93	112.522	9.016	4.84	216.412	51.609	236.755
344	2	female	3900	87.645	88.652	223.624	74.672	9.609	34.795	70.571	68.697	29.534	12.767	180.913	78.831	105.15
345	3	female	3070	250.75	516.616	352.697	186.338	4.915	39.782	45.716	60.832	14.694	6.014	291.314	45.624	168.173
346	3	female	3490	234.244	111.162	319.176	108.426	12.392	42.232	86.184	273.548	19.144	11.245	357.631	114.916	174.105
347	3	female	2930	186.57	248.585	412.005	147.857	19.356	31.127	65.762	103.994	15.523	6.491	465.902	72.224	89.958
348	3	female	3620	158.963	91.285	367.209	88.241	9.415	47.549	58.042	89.907	20.018	12.267	252.475	86.579	107.957
349	3	female	3520	280.11	618.101	472.394	218.533	7.04	51.476	41.058	66.81	14.183	11.072	481.841	71.903	182.074
350	5	female	3510	423.48	92.386	267.919	89.514	9.733	19.09	55.105	101.813	24.61	8.124	124.656	70.467	118.565
351	3	female	3950	369.598	65.667	345.083	132.371	9.046	21.561	52.144	86.086	11.773	6.42	144.366	49.439	180.725
352	3	female	3100	189.086	493.515	411.301	342.318	6.438	49.942	63.822	32.65	14.087	5.146	363.784	54.408	128.858
353	3	female	3069	69.456	75.722	284.778	88.345	16.195	54.205	80.261	84.088	21.167	10.661	203.262	81.493	127.905
354	3	female	3240	287.186	1012.83	457.615	543.968	4.289	36.821	48.928	122.089	24.762	7.189	440.301	46.456	337.649
355	3	female	3310	358.042	191.276	356.923	141.892	9.586	28.033	65.187	274.643	21.741	9.182	325.628	92.74	238.729
356	3	female	3850	388.438	245.851	304.208	109.423	14.869	36.349	64.81	183.266	9.156	11.316	351.624	130.625	254.11
357	6	female	2910	329.751	109.303	509.908	98.32	7.909	22.883	47.052	97.544	11.769	9.289	102.827	67.251	91.479
358		female	3724	141.359	178.33	387.229	132.454	14.281	56.028	84.048	112.998	18.924	11.108	403.168	135.334	256.868
359	4	female	3760	94.869	136.111	351.108	111.724	15.859	34.398	88.312	89.479	14.134	8.714	169.635	52.817	115.536
360	3	female	2700	244.605	454.379	483.057	343.339	10.894	37.406	65.242	116.567	15.52	9.602	445.665	118.986	187.676
361	3	female	3000	330.774	165.475	739.52	121.69	10.015	28.294	37.109	62.149	14.714	11.788	182.304	68.462	103.964
362	4	female		198.681	213.881	346.971	151.163	17.358	29.2	60.446	42.746	8.275	5.639	374.453	65.089	176.245
363	4	female	3626	489.032	148.311	458.371	149.443	13.092	36.351	69.329	139.965	42.163	15.584	229.094	149.537	243.859
364	6	female	3120	114.64	128.025	348.296	131.447	14.214	41.435	50.666	88.363	12.078	10.174	219.203	79.848	151.311
365	5	female		225.955	302.297	345.387	260.764	12.807	55.319	59.871	80.456	7.387	7.617	382.35	65.159	189.104
366	3	female	3100	237.288	94.039	341.688	171.838	11.367	34.015	55.067	72.824	20.754	10.203	89.356	66.253	128.623
367	3	female	4000	390.532	91.335	632.941	90.872	5.996	26.119	27.692	67.933	8.1	10.304	137.9	62.708	91.087
368	4	female	3100	422.918	114.656	535.467	133.07	10.398	28.737	88.328	109.9	30.829	12.509	227.73	149.812	201.797
369	3	female	2810	58.944	70.316	311.032	95.659	8.662	20.284	48.397	47.874	7.015	6.268	380.506	59.297	165.162
370	4	female	3250	389.546	90.771	421.157	123.35	8.077	39.1	40.196	92.447	18.128	13.284	209.984	93.318	99.153
371	3	female	3120	44.258	99.305	313.281	105.244	9.226	33.198	65.712	79.167	5.411	6.33	192.01	50.248	106.78
372	3	female	4040	402.312	97.709	680.57	115.319	8.501	38.81	30.356	85.162	18.497	12.9	220.336	105.139	75.185
373	3	female	3840	185.604	456.714	486.337	223.002	13.05	51.66	24.143	54.373	17.344	6.518	382.369	68.772	190.941
374	6	female	4130	142.068	205.872	313.55	165.866	18.091	45.705	74.047	183.277	12.2	13.356	396.918	132.438	152.621
375	4	female	3540	322.257	77.857	491.091	111.452	8.771	36.821	36.495	87.95	24.311	10.309	202.641	92.207	103.009
376	4	female	4040	86.108	76.543	271.881	97.607	15.192	26.101	61.006	76.418	11.026	6.425	189.414	53.49	119.712
377	3	female	3560	207.582	147.915	787.762	165.219	29.712	50.867	78.224	170.673	11.142	10.919	404.673	124.947	194.87
378	3	female	3680	334.977	69.771	412.953	89.413	6.551	26.672	43.512	70.331	20.19	5.978	161.723	44.935	171.397
379	4	female	3300	340.357	85.507	447.624	124.293	7.698	24.656	38.891	119.769	23.519	9.624	197.915	91.886	102.303
380	6	female	4170	416.323	154.493	422.931	184.745	6.118	47.09	43.963	114.691	6.028	9.772	183.598	94.881	148.264
381	3	female	2580	146.291	318.978	479.54	97.735	16.064	44.756	33.02	42.69	15.71	5.987	214.659	46.557	115.352
